# Estimation and worldwide monitoring of the effective reproductive number of SARS-CoV-2

**DOI:** 10.1101/2020.11.26.20239368

**Authors:** Jana S. Huisman, Jérémie Scire, Daniel C. Angst, Jinzhou Li, Richard A. Neher, Marloes H. Maathuis, Sebastian Bonhoeffer, Tanja Stadler

**Affiliations:** Department of Environmental Systems Science, ETH Zurich, Swiss Federal Institute of Technology, Zurich, Switzerland; Swiss Institute of Bioinformatics, Lausanne, Switzerland; Department of Biosystems Science and Engineering, ETH Zurich, Swiss Federal Institute of Technology, Basel, Switzerland; Department of Mathematics, ETH Zurich, Swiss Federal Institute of Technology, Zurich, Switzerland; Biozentrum, University of Basel, Basel, Switzerland

## Abstract

The effective reproductive number *R*_*e*_ is a key indicator of the growth of an epidemic. Since the start of the SARS-CoV-2 pandemic, many methods and online dashboards have sprung up to monitor this number through time. However, these methods are not always thoroughly tested, correctly placed in time, or are overly confident during high incidence periods. Here, we present a method for timely estimation of *R*_*e*_, applied to COVID-19 epidemic data from 170 countries. We thoroughly evaluate the method on simulated data, and present an intuitive web interface for interactive data exploration. We show that, in early 2020, in the majority of countries the estimated *R*_*e*_ dropped below 1 only after the introduction of major non-pharmaceutical interventions. For Europe the implementation of non-pharmaceutical interventions was broadly associated with reductions in the estimated *R*_*e*_. Globally though, relaxing non-pharmaceutical interventions had more varied effects on subsequent *R*_*e*_ estimates. Our framework is useful to inform governments and the general public on the status of epidemics in their country, and is used as the official source of *R*_*e*_ estimates for SARS-CoV-2 in Switzerland. It further allows detailed comparison between countries and in relation to covariates such as implemented public health policies, mobility, behaviour, or weather data.
