## Supplementary File S1 for "Estimation and worldwide monitoring of the effective reproductive number of SARS-CoV-2"

### Sheet: Sheet1
Country	Source	Url	Data types
Belgium	Sciensano	https://epistat.sciensano.be/Data	C-H-D
Czech Republic	data.gov.cz	https://onemocneni-aktualne.mzcr.cz/api/v2/covid-19	C-D
Estonia	Terviseamet	https://www.terviseamet.ee/et/koroonaviirus/avaandmed	C-H
France	Santé publique France DMI	https://www.data.gouv.fr/fr/datasets/r/6fadff46-9efd-4c53-942a-54aca783c30c	H-D
France	ECDC before May 13th - Santé publique France DMI after	https://www.data.gouv.fr/fr/datasets/r/57d44bd6-c9fd-424f-9a72-7834454f9e3c	C
Germany	RKI	https://www.arcgis.com/sharing/rest/content/items/f10774f1c63e40168479a1feb6c7ca74/data	C
Hong Kong	HK - Department of Health	https://api.data.gov.hk/v2/filter?q=%7B%22resource%22%3A%22http%3A%2F%2Fwww.chp.gov.hk%2Ffiles%2Fmisc%2Fenhanced_sur_covid_19_eng.csv%22%2C%22section%22%3A1%2C%22format%22%3A%22csv%22%7D	C
Ireland	HPSC	https://opendata-geohive.hub.arcgis.com/datasets/d8eb52d56273413b84b0187a4e9117be_0.csv?outSR=%7B%22latestWkid%22%3A3857%2C%22wkid%22%3A102100%7D	C-D
Ireland	HPSC - HSE	https://opendata.arcgis.com/datasets/fe9bb23592ec4142a4f4c2c9bd32f749_0.csv	H
Italia	PCM-DPC	https://raw.githubusercontent.com/pcm-dpc/COVID-19/master/dati-andamento-nazionale/dpc-covid19-ita-andamento-nazionale.csv	C-D
Latvia	data.gov.lv	https://data.gov.lv/dati/dataset/f01ada0a-2e77-4a82-8ba2-09cf0cf90db3/resource/d499d2f0-b1ea-4ba2-9600-2c701b03bd4a/download/covid_19_izmeklejumi_rezultati.csv	C-D
Liechtenstein	Federal Office of Public Health - Switzerland	NA	C-H-D
Netherlands	RIVM	https://raw.githubusercontent.com/J535D165/CoronaWatchNL/master/data/rivm_NL_covid19_national_by_date/rivm_NL_covid19_national_by_date_latest.csv	C-H-D
Qatar	Ministry of Public Health - Qatar	https://www.data.gov.qa/explore/dataset/covid-19-cases-in-qatar/download/?format=csv&timezone=Europe/Berlin&lang=en&use_labels_for_header=true&csv_separator=%3B	C
Spain	RENAVE	https://cnecovid.isciii.es/covid19/resources/datos_ccaas.csv	C
South Africa	DSFSI	https://github.com/dsfsi/covid19za/tree/master/data	C-D
Switzerland	Federal Office of Public Health	NA	C-H-D
United Kingdom of Great Britain	GOV.UK	https://api.coronavirus.data.gov.uk/v1/data?filters=areaType=nation&structure=%7B%22areaType%22:%22areaType%22,%22areaName%22:%22areaName%22,%22date%22:%22date%22,%22newAdmissions%22:%22newAdmissions%22,%22newDeaths28DaysByDeathDate%22:%22newDeaths28DaysByDeathDate%22,%22newCasesBySpecimenDate%22:%22newCasesBySpecimenDate%22%7D&format=csv	C-H-D
All other countries	ECDC	https://opendata.ecdc.europa.eu/covid19/casedistribution/csv	C-D
			Data types legend
			C: Confirmed cases
			H: Hospital admissions
			D: deaths
