## Supplementary File S2 for "Estimation and worldwide monitoring of the effective reproductive number of SARS-CoV-2"

### Sheet: Sheet1
Method	Framework description	Features									References
		Handling of observation noise	Uncertainty estimation	Delays	Import cases	Ascertainment rate	Nowcasting	Forecasting	Symptom onset data	Handling of diverse sources of observations
Huisman et al.	Computation pipeline	LOESS smoothing + Re estimated on sliding window	Combined from bootstrapping of incidence data and Re estimation step	Time-varying distributions when available data, static otherwise	Imports can be treated as pure infectors.	Fixed to 1	Only for symptom onset data. No nowcasting of case data.	No	Can combine available symptom onset data with case data.	One Re estimate per observation type.	Huisman et al.
epiforecasts.io, EpiNow2	Integrated Bayesian framework	Negative binomial observation model combined with a day of the week effect	Directly obtained from posterior distributions	Static delay distributions	Not accounted for.	Fixed to 1	Yes	Yes	Uses case data only.	One Re estimate per observation type.	Abbott et al. 2020
epidemia	Integrated Bayesian framework	Sampling distribution model (Poisson, quasi-Poisson or negative-binomial)	Directly obtained from posterior distributions	Static delay distributions	Not accounted for.	Time-variable	No	Yes	Uses case data only.	Multiple observation types can be combined.	Scott et al. 2020
Robert Koch Institute, Germany	Nowcasting + custom Re estimation	Re estimated on a sliding window	Propagated from nowcasting uncertainty	Fixed shift applied to onset dates	Not accounted for.	Fixed to 1	Yes	No	Uses case data to infer missing symptom onset data.	Only applied to confirmed cases.	Richter et al. 2020
AGES, Austria	EpiEstim package (Cori et al.)	Re estimated on a sliding window	Highest Posterior Density interval from EpiEstim Re computation	Not accounted for.	Not accounted for.	Fixed to 1	No	No	Uses case data only.	Only applied to confirmed cases.	Hamouda et al. 2020
